# An Evidenced-Based Prior for Estimating the Treatment Effect of Phase III Randomized Trials in Oncology

**DOI:** 10.1101/2024.04.01.24305158

**Authors:** Alexander D. Sherry, Pavlos Msaouel, Gabrielle S. Kupferman, Timothy A. Lin, Joseph Abi Jaoude, Ramez Kouzy, Zachary R. McCaw, Ethan B. Ludmir, Erik van Zwet

**Author notes:** **Correspondence:** Dr. Erik van Zwet, Biomedical Data Sciences, Leiden University Medical Center, Einthovenweg 20, 2333 ZC Leiden, The Netherlands. **Data availability:** The underlying dataset, code for the development of the prior, and code for computing posterior probability are provided in the Supplement. A freely available webpage has been created for users to compute the probabilities at a given level of hazard ratio based on the trial’s summary statistics: https://alexandersherry.shinyapps.io/shinyapp/. **Funding:** Supported in part by Cancer Center Support (Core) grant P30CA016672 from the National Cancer Institute to The University of Texas MD Anderson Cancer Center and by the Sabin Family Fellowship Foundation (E.B.L. and P.M.). **Contributions**: A.D.S., P.M., Z.R.M., E.B.L., and E.V.Z. conceptualized and designed the study. A.D.S., G.S.K., T.A.L., J.A.J., R.K., and E.B.L. curated the data. A.D.S., Z.R.M., and E.V.Z. did the formal analyses. E.B.L. acquired funding. P.M., E.B.L., and E.V.Z supervised the study and provided study resources. A.D.S. and E.V.Z. prepared the visualizations. All authors contributed to the interpretation of the data. A.D.S. wrote the first draft, and all authors reviewed and revised the manuscript. All authors had full access to all data in the study and accept responsibility to submit for publication.

## Abstract

**Purpose:** The primary results of phase III oncology trials may be challenging to interpret, given that such results are generally based on meeting *P*-value thresholds. The probability of whether a treatment is beneficial, although a more intuitive summary of the results, is not provided by most trials. In this study, we developed and released a user-friendly tool that calculates the probability that a treatment studied in a phase III oncology trial is beneficial using published summary statistics.

**Methods:** We curated the primary time-to-event outcomes of 415 phase III, superiority design, therapeutic randomized controlled trials of oncologic treatments enrolling 338,600 patients and published between 2004 and 2020. A phase III oncology-specific prior probability distribution for the treatment effect was developed based on an estimated three-component zero-mean mixture distribution of the observed z-scores. Using this prior, we computed the probability of any benefit (hazard ratio < 1) and the probability of clinically meaningful benefit (hazard ratio < 0.8) for each trial. The distribution of signal-to-noise ratios of phase III oncology trials was compared with that of 23,551 randomized trials from the Cochrane Database of Systematic Reviews.

**Results:** The signal-to-noise ratios of phase III oncology trials tended to be much larger than randomized trials from the Cochrane database. Still, the median power of phase III oncology trials was only 49% (IQR, 14% to 95%), and the power was less than 80% in 65% of trials. Using the developed phase III, oncology-specific prior, only 53% of trials claiming superiority (114 of 216) had a ≥ 90% probability of providing clinically meaningful benefits. Conversely, the probability that the experimental arm was superior to the control arm (HR < 1) exceeded 90% in 17% of trials interpreted as having no benefit (34 of 199).

**Conclusion:** By enabling computation of contextual probabilities for the treatment effect from summary statistics, our robust, highly practical tool, now posted on a user-friendly webpage, can aid the wider oncology community in the interpretation of phase III trials.
