## Supplementary material for "An Evidenced-Based Prior for Estimating the Treatment Effect of Phase III Randomized Trials in Oncology": Dataset, summary statistics

### Sheet: Sheet1
HR	LowerCI	UpperCI	s	z	lnHR
0.854701	0.740741	0.990099	0.0740203	-2.12109	-0.157004
0.77	0.59	0.99	0.132039	-1.97945	-0.261365
0.98	0.79	1.22	0.110863	-0.182232	-0.0202027
1.04	0.76	1.43	0.161256	0.24322	0.0392207
0.943396	0.699301	1.26582	0.15138	-0.384919	-0.0582689
0.94	0.67	1.32	0.17299	-0.357681	-0.0618754
1	0.83	1.2	0.0940454	0	0
0.81	0.48	1.39	0.271248	-0.776857	-0.210721
0.689655	0.473934	1.0101	0.193049	-1.92471	-0.371564
0.91	0.72	1.13	0.114982	-0.82022	-0.0943107
0.9	0.69	1.17	0.134714	-0.782108	-0.105361
0.98	0.74	1.31	0.1457	-0.13866	-0.0202027
0.88	0.71	1.08	0.107005	-1.19465	-0.127833
0.84	0.66	1.06	0.120866	-1.44254	-0.174353
0.63	0.47	0.84	0.148133	-3.11907	-0.462035
1	0.83	1.2	0.0940454	0	0
0.97	0.88	1.08	0.0522444	-0.583013	-0.0304592
0.68	0.56	0.82	0.0972894	-3.96407	-0.385662
1.31	0.93	1.85	0.175451	1.53904	0.270027
0.54	0.43	0.67	0.113138	-5.44633	-0.616186
1.2	0.89	1.4	0.115565	1.57766	0.182322
0.96	0.79	1.18	0.102358	-0.398815	-0.040822
0.970874	0.735294	1.2987	0.145117	-0.203689	-0.0295588
0.74	0.6	0.9	0.103437	-2.911	-0.301105
1.24	0.94	1.64	0.141985	1.51503	0.215111
0.73	0.56	0.96	0.137502	-2.28878	-0.314711
0.35	0.27	0.47	0.141408	-7.42404	-1.04982
0.78	0.61	0.98	0.120944	-2.05434	-0.248461
1.02	0.87	1.18	0.0777505	0.254694	0.0198026
0.83	0.66	1.04	0.116006	-1.6062	-0.18633
0.72	0.6	0.85	0.0888554	-3.69706	-0.328504
0.8	0.69	0.93	0.0761476	-2.93041	-0.223144
0.58	0.43	0.77	0.148627	-3.66507	-0.544727
0.77	0.63	0.95	0.104783	-2.49434	-0.261365
0.71	0.53	0.96	0.151548	-2.25995	-0.34249
0.59	0.35	0.99	0.265253	-1.98917	-0.527633
0.33	0.23	0.47	0.182313	-6.0811	-1.10866
0.87	0.72	1.05	0.0962503	-1.44687	-0.139262
0.57	0.3	1.1	0.331456	-1.69591	-0.562119
0.8	0.68	0.94	0.0826003	-2.70149	-0.223144
0.826446	0.684932	1.16279	0.135018	-1.41182	-0.19062
0.75	0.64	0.88	0.0812397	-3.54115	-0.287682
0.9	0.78	1.03	0.0709248	-1.48552	-0.105361
0.74	0.58	0.94	0.123179	-2.44446	-0.301105
0.42	0.32	0.54	0.133484	-6.4989	-0.867501
0.61	0.47	0.8	0.135686	-3.64294	-0.494296
0.99	0.74	1.32	0.14764	-0.0680734	-0.0100503
0.93	0.72	1.21	0.132432	-0.547984	-0.0725707
0.84	0.67	1.05	0.114611	-1.52126	-0.174353
0.79	0.61	1.02	0.13115	-1.79735	-0.235722
1.09	0.59	2.03	0.315227	0.273383	0.0861777
0.89	0.76	1.04	0.0800162	-1.45638	-0.116534
0.8	0.68	0.94	0.0826003	-2.70149	-0.223144
0.5	0.42	0.61	0.0952069	-7.28043	-0.693147
0.549451	0.425532	0.70922	0.130315	-4.5953	-0.598837
0.69	0.55	0.87	0.116986	-3.17188	-0.371064
1.01	0.51	1.98	0.346037	0.0287551	0.00995033
1.01	0.87	1.18	0.0777505	0.127978	0.00995033
0.91	0.78	1.05	0.0758309	-1.2437	-0.0943107
1.0989	0.763359	1.5873	0.186754	0.504999	0.0943107
0.902	0.761	1.069	0.0866969	-1.18967	-0.103141
0.79	0.65	0.96	0.0994817	-2.36951	-0.235722
0.54	0.44	0.66	0.103437	-5.95712	-0.616186
0.37	0.26	0.53	0.181686	-5.47237	-0.994252
1.27	1.06	1.52	0.091951	2.59939	0.239017
0.8	0.64	0.99	0.111287	-2.00512	-0.223144
1.3	1.03	1.64	0.11866	2.21106	0.262364
0.97	0.8	1.18	0.0991493	-0.307206	-0.0304592
0.8	0.58	1.11	0.165587	-1.34759	-0.223144
1.04	0.9	1.19	0.0712548	0.550429	0.0392207
1.1236	0.833333	1.49254	0.148676	0.783811	0.116534
0.81	0.65	1.01	0.112434	-1.87418	-0.210721
0.871	0.762	0.996	0.0683178	-2.02163	-0.138113
0.85	0.72	0.99	0.0812397	-2.00049	-0.162519
0.93	0.71	1.2	0.133883	-0.542045	-0.0725707
1.22	0.96	1.54	0.120565	1.64933	0.198851
1.101	0.885	1.37	0.111476	0.863134	0.0962189
0.946	0.64	1.39	0.197858	-0.280568	-0.0555127
1.24	0.91	1.68	0.156407	1.37533	0.215111
0.93	0.8	1.07	0.0741856	-0.978232	-0.0725707
0.99	0.81	1.2	0.100268	-0.100235	-0.0100503
0.71	0.58	0.86	0.100488	-3.40828	-0.34249
0.82	0.68	0.99	0.0958212	-2.07105	-0.198451
0.95511	0.682128	1.3369	0.171659	-0.26756	-0.0459289
0.88	0.77	1.01	0.0692143	-1.84692	-0.127833
1.08	0.88	1.32	0.103437	0.744039	0.076961
0.52	0.42	0.64	0.107454	-6.08562	-0.653926
0.78	0.64	0.93	0.0953376	-2.60612	-0.248461
0.56	0.46	0.69	0.103437	-5.60553	-0.579818
0.87	0.65	1.17	0.149948	-0.928734	-0.139262
0.7	0.54	0.9	0.130315	-2.73702	-0.356675
1.1	0.89	1.35	0.106287	0.896723	0.0953102
1.03	0.88	1.2	0.0791226	0.373582	0.0295588
0.61	0.47	0.8	0.135686	-3.64294	-0.494296
0.79	0.7	0.9	0.064112	-3.67673	-0.235722
0.82	0.68	0.99	0.0958212	-2.07105	-0.198451
1	0.78	1.28	0.12636	0	0
0.73	0.57	0.93	0.124887	-2.51996	-0.314711
0.718924	0.588605	0.869358	0.0994916	-3.31686	-0.33
0.99	0.82	1.19	0.0950028	-0.10579	-0.0100503
0.92	0.689	1.216	0.144921	-0.575358	-0.0833816
0.46	0.34	0.62	0.153261	-5.06669	-0.776529
0.88	0.77	1	0.0666759	-1.91723	-0.127833
0.85	0.7	1.04	0.100996	-1.60917	-0.162519
0.47	0.3	0.73	0.226857	-3.32819	-0.755023
0.8	0.66	0.97	0.0982304	-2.27163	-0.223144
0.98	0.87	1.1	0.059841	-0.337607	-0.0202027
0.91	0.74	1.13	0.107992	-0.873308	-0.0943107
1.47	1.16	1.87	0.121818	3.1626	0.385262
1.63	1.18	2.25	0.16465	2.96739	0.48858
0.9	0.74	1.1	0.101128	-1.04185	-0.105361
0.83	0.7	1	0.0909902	-2.0478	-0.18633
0.76	0.59	0.98	0.129449	-2.12004	-0.274437
1	0.69	1.47	0.192944	0	0
0.77	0.57	1.05	0.155847	-1.67706	-0.261365
1.1	0.97	1.25	0.0646958	1.47321	0.0953102
0.81	0.66	0.99	0.103437	-2.03719	-0.210721
0.82	0.65	1.02	0.114947	-1.72645	-0.198451
0.92	0.72	1.19	0.12818	-0.650503	-0.0833816
0.92	0.8	1.05	0.0693721	-1.20195	-0.0833816
0.88	0.75	1.03	0.0809303	-1.57955	-0.127833
0.3	0.22	0.4	0.152512	-7.89427	-1.20397
0.77	0.59	1	0.134603	-1.94175	-0.261365
0.87	0.75	1.02	0.0784414	-1.77536	-0.139262
0.7	0.59	0.83	0.0870687	-4.09648	-0.356675
0.86	0.69	1.06	0.109526	-1.37706	-0.150823
0.350877	0.265957	0.462963	0.141408	-7.40634	-1.04732
1.1	0.85	1.43	0.132705	0.718212	0.0953102
0.42	0.26	0.66	0.237647	-3.65038	-0.867501
0.484	0.388	0.605	0.113324	-6.40348	-0.72567
1.22	0.95	1.58	0.129777	1.53225	0.198851
0.66	0.48	0.9	0.160362	-2.5911	-0.415515
0.98	0.83	1.16	0.0853969	-0.236574	-0.0202027
0.922	0.797	1.067	0.0744278	-1.09113	-0.0812101
1.095	0.892	1.344	0.104578	0.867813	0.0907544
0.873	0.729	1.046	0.0921075	-1.47458	-0.13582
1.014	0.786	1.309	0.13012	0.106847	0.0139029
0.87	0.71	1.07	0.104632	-1.33097	-0.139262
1.02	0.89	1.18	0.0719524	0.275218	0.0198026
0.67	0.56	0.8	0.0909902	-4.40133	-0.400478
0.53	0.41	0.69	0.132792	-4.781	-0.634878
0.917431	0.714286	1.17647	0.127296	-0.676987	-0.0861777
0.84	0.64	1.11	0.140474	-1.24118	-0.174353
0.68	0.5	0.93	0.158313	-2.43607	-0.385662
0.87	0.7	1.09	0.112975	-1.23268	-0.139262
0.73	0.44	1.21	0.258066	-1.2195	-0.314711
0.35	0.27	0.45	0.130315	-8.05603	-1.04982
0.94	0.82	1.08	0.0702594	-0.88067	-0.0618754
0.87	0.72	1.07	0.101064	-1.37796	-0.139262
1.01	0.87	1.17	0.0755794	0.131654	0.00995033
0.84	0.58	1.22	0.189692	-0.919141	-0.174353
0.77	0.66	0.91	0.0819415	-3.18965	-0.261365
0.87	0.73	1.03	0.0878255	-1.58567	-0.139262
1.08	0.93	1.26	0.0774714	0.993412	0.076961
0.87	0.69	1.1	0.118975	-1.17051	-0.139262
0.96	0.78	1.19	0.107761	-0.37882	-0.040822
0.71	0.62	0.82	0.071324	-4.8019	-0.34249
0.817	0.713	0.937	0.0696956	-2.89998	-0.202116
0.62	0.51	0.75	0.0983851	-4.85882	-0.478036
0.93	0.73	1.18	0.122509	-0.592372	-0.0725707
1.165	0.921	1.473	0.119797	1.27483	0.152721
1.18	0.99	1.4	0.0884002	1.87233	0.165514
0.75	0.59	0.96	0.124189	-2.31649	-0.287682
1	0.84	1.18	0.0867026	0	0
0.96	0.79	1.18	0.102358	-0.398815	-0.040822
1.13	0.73	1.76	0.2245	0.544399	0.122218
1.1	0.9	1.3	0.0938091	1.016	0.0953102
0.75	0.64	0.9	0.0869727	-3.30773	-0.287682
0.65	0.54	0.77	0.0905173	-4.75912	-0.430783
0.712	0.56	0.906	0.122732	-2.76762	-0.339677
0.78	0.63	0.96	0.107454	-2.31225	-0.248461
0.9	0.7	1.16	0.128853	-0.817679	-0.105361
1.08	0.86	1.35	0.115035	0.669025	0.076961
1.09	0.91	1.31	0.092945	0.92719	0.0861777
0.914	0.762	1.097	0.0929578	-0.967371	-0.0899247
0.665	0.544	0.812	0.102183	-3.99251	-0.407968
0.91	0.73	1.12	0.109196	-0.863685	-0.0943107
0.98	0.79	1.2	0.106646	-0.189437	-0.0202027
0.72	0.59	0.88	0.101992	-3.2209	-0.328504
1.02	0.81	1.29	0.118717	0.166805	0.0198026
0.94	0.78	1.134	0.0954641	-0.648153	-0.0618754
0.62	0.47	0.82	0.141985	-3.3668	-0.478036
1.3	1.13	1.5	0.0722583	3.63092	0.262364
0.7	0.55	0.88	0.119901	-2.97474	-0.356675
0.81	0.69	0.94	0.078876	-2.67155	-0.210721
0.88	0.75	1.01	0.075928	-1.68361	-0.127833
0.28	0.19	0.4	0.189912	-6.70293	-1.27297
0.63	0.5	0.79	0.116692	-3.95944	-0.462035
0.91	0.76	1.1	0.094325	-0.999849	-0.0943107
0.99	0.87	1.13	0.0667052	-0.150668	-0.0100503
0.57	0.45	0.72	0.119901	-4.68819	-0.562119
0.31	0.24	0.4	0.130315	-8.98732	-1.17118
0.66	0.48	0.91	0.163181	-2.54634	-0.415515
1	0.86	1.16	0.0763389	0	0
1.47	1.1	1.95	0.146053	2.63782	0.385262
0.64	0.51	0.81	0.118018	-3.78151	-0.446287
0.92	0.59	1.42	0.224058	-0.372144	-0.0833816
0.92	0.69	1.22	0.145389	-0.573507	-0.0833816
0.94	0.69	1.3	0.161592	-0.382912	-0.0618754
0.86	0.4	1.8	0.3837	-0.393075	-0.150823
1.01	0.88	1.17	0.0726639	0.136936	0.00995033
0.79	0.68	0.92	0.0771139	-3.05681	-0.235722
0.83	0.7	0.99	0.0884263	-2.10717	-0.18633
1.40845	0.840336	2.32558	0.259679	1.3189	0.34249
1.05263	0.666667	1.66667	0.233752	0.219435	0.0512933
0.67	0.51	0.88	0.139164	-2.87775	-0.400478
0.72	0.62	0.83	0.0744162	-4.41441	-0.328504
0.85	0.72	1	0.0838036	-1.93928	-0.162519
0.43	0.35	0.54	0.110623	-7.62921	-0.84397
0.99	0.84	1.17	0.0845314	-0.118895	-0.0100503
0.77	0.64	0.91	0.0897916	-2.91079	-0.261365
0.89	0.73	1.08	0.0999181	-1.16629	-0.116534
0.67	0.5	0.91	0.152767	-2.62149	-0.400478
0.9	0.75	1.08	0.0930229	-1.13263	-0.105361
1.3	1	1.7	0.135367	1.93817	0.262364
0.57	0.47	0.69	0.0979505	-5.73881	-0.562119
0.75	0.61	0.93	0.107585	-2.674	-0.287682
1.11	0.79	1.56	0.173577	0.601233	0.10436
0.929	0.781	1.106	0.0887593	-0.829733	-0.0736465
0.776	0.603	0.998	0.128532	-1.97307	-0.253603
0.77	0.56	1.05	0.160362	-1.62984	-0.261365
0.38	0.27	0.55	0.181507	-5.33082	-0.967584
0.49	0.37	0.64	0.13979	-5.10303	-0.71335
0.9	0.74	1.1	0.101128	-1.04185	-0.105361
0.88	0.76	1.02	0.0750625	-1.70303	-0.127833
0.93	0.83	1.04	0.0575394	-1.26123	-0.0725707
1.06	0.84	1.35	0.121037	0.481412	0.0582689
0.58	0.43	0.78	0.151918	-3.58566	-0.544727
0.48	0.35	0.66	0.161816	-4.53583	-0.733969
0.63	0.53	0.75	0.0885721	-5.21649	-0.462035
0.48	0.38	0.6	0.116522	-6.29897	-0.733969
0.84	0.74	0.96	0.0664	-2.62581	-0.174353
1.53	1.17	2	0.136774	3.10928	0.425268
1	0.83	1.21	0.0961625	0	0
0.37	0.26	0.55	0.191135	-5.20182	-0.994252
0.78	0.65	0.95	0.0968104	-2.56648	-0.248461
0.892857	0.588235	1.35135	0.212181	-0.534114	-0.113329
1.12	0.89	1.42	0.119183	0.950876	0.113329
0.84	0.72	0.98	0.0786498	-2.21683	-0.174353
1.05	0.83	1.31	0.11642	0.419089	0.0487902
0.85	0.63	1.13	0.149047	-1.09039	-0.162519
0.63	0.52	0.76	0.0968104	-4.77258	-0.462035
0.82	0.65	1.02	0.114947	-1.72645	-0.198451
1.05	0.86	1.27	0.0994508	0.490596	0.0487902
0.5	0.38	0.66	0.140836	-4.92165	-0.693147
0.74	0.6	0.91	0.106256	-2.83378	-0.301105
1.11	0.88	1.39	0.116619	0.894882	0.10436
0.55	0.4	0.74	0.156938	-3.80938	-0.597837
0.85	0.69	1.03	0.102201	-1.59018	-0.162519
0.97	0.82	1.14	0.0840524	-0.362384	-0.0304592
0.69	0.57	0.83	0.0958664	-3.87063	-0.371064
0.6	0.43	0.85	0.173843	-2.93843	-0.510826
1.04	0.86	1.25	0.0954014	0.411113	0.0392207
0.84	0.71	0.99	0.0848077	-2.05587	-0.174353
0.94	0.75	1.18	0.115613	-0.535192	-0.0618754
0.57	0.4	0.81	0.179996	-3.12296	-0.562119
0.77	0.64	0.94	0.098066	-2.66519	-0.261365
0.28	0.2	0.39	0.170368	-7.47187	-1.27297
1.1	0.86	1.41	0.126128	0.755662	0.0953102
0.87	0.72	1.05	0.0962503	-1.44687	-0.139262
0.74	0.45	1.21	0.252333	-1.19328	-0.301105
0.46	0.27	0.78	0.270636	-2.86928	-0.776529
0.45	0.35	0.69	0.173156	-4.6115	-0.798508
0.89	0.74	1.06	0.0916787	-1.27111	-0.116534
0.86	0.75	0.98	0.0682358	-2.21032	-0.150823
0.844	0.73	0.976	0.0740876	-2.28922	-0.169603
1.05	0.83	1.33	0.120285	0.405621	0.0487902
0.87	0.73	1.02	0.0853366	-1.63191	-0.139262
0.92	0.79	1.08	0.0797676	-1.04531	-0.0833816
0.71	0.6	0.84	0.0858363	-3.99004	-0.34249
0.89	0.74	1.07	0.0940741	-1.23874	-0.116534
0.86	0.72	1.04	0.0938091	-1.60776	-0.150823
0.3	0.18	0.51	0.265682	-4.53163	-1.20397
0.69	0.54	0.89	0.127465	-2.91111	-0.371064
0.973	0.779	1.217	0.113812	-0.240496	-0.0273712
0.7	0.57	0.85	0.101941	-3.49885	-0.356675
0.45	0.33	0.63	0.164959	-4.84065	-0.798508
0.75	0.61	0.93	0.107585	-2.674	-0.287682
0.27	0.19	0.39	0.183453	-7.13716	-1.30933
0.91	0.77	1.07	0.0839361	-1.1236	-0.0943107
0.92	0.76	1.11	0.0966336	-0.862863	-0.0833816
0.975	0.76	1.249	0.126732	-0.199774	-0.0253178
0.48	0.39	0.6	0.109896	-6.67878	-0.733969
0.77	0.62	0.95	0.108865	-2.40082	-0.261365
1.02	0.85	1.22	0.0921879	0.214807	0.0198026
0.66	0.51	0.85	0.130315	-3.18855	-0.415515
0.34	0.22	0.51	0.214489	-5.02966	-1.07881
0.93	0.75	1.15	0.109044	-0.665518	-0.0725707
1.13	0.81	1.57	0.168829	0.723915	0.122218
0.81	0.66	1	0.106001	-1.98792	-0.210721
0.941	0.802	1.104	0.0815287	-0.745899	-0.0608121
1.07	0.76	1.5	0.173448	0.390081	0.0676586
0.41	0.31	0.56	0.150861	-5.91006	-0.891598
0.73	0.57	0.93	0.124887	-2.51996	-0.314711
0.68	0.54	0.85	0.115734	-3.33233	-0.385662
1.24	0.86	1.78	0.185574	1.15917	0.215111
0.94	0.81	1.09	0.0757409	-0.816936	-0.0618754
1.16	0.95	1.41	0.100737	1.47334	0.14842
1.09	0.878	1.352	0.110128	0.782523	0.0861777
0.87	0.637	1.178	0.156841	-0.887921	-0.139262
0.709	0.537	0.937	0.142014	-2.42159	-0.3439
0.84	0.7	0.99	0.0884263	-1.97174	-0.174353
0.82	0.68	1	0.0983851	-2.01708	-0.198451
0.48	0.35	0.67	0.165652	-4.43079	-0.733969
0.15	0.08	0.28	0.319588	-5.93614	-1.89712
0.86	0.65	1.13	0.141074	-1.0691	-0.150823
0.74	0.59	0.94	0.118818	-2.53417	-0.301105
0.5	0.38	0.65	0.136942	-5.06163	-0.693147
0.53	0.44	0.65	0.099542	-6.37799	-0.634878
0.33	0.25	0.44	0.144215	-7.68755	-1.10866
0.21	0.13	0.33	0.237647	-6.56709	-1.56065
0.22	0.15	0.32	0.193291	-7.83342	-1.51413
0.75	0.57	0.99	0.140836	-2.04267	-0.287682
0.69	0.53	0.89	0.132233	-2.80613	-0.371064
0.87	0.66	1.147	0.140989	-0.987754	-0.139262
0.797	0.637	0.999	0.114794	-1.97659	-0.226901
0.67	0.53	0.84	0.117483	-3.40881	-0.400478
0.402	0.286	0.565	0.173685	-5.24686	-0.911303
1.15	0.87	1.51	0.140659	0.993625	0.139762
0.59	0.44	0.79	0.149303	-3.53397	-0.527633
0.43	0.32	0.58	0.151714	-5.56291	-0.84397
0.27	0.19	0.39	0.183453	-7.13716	-1.30933
0.629	0.488	0.812	0.129897	-3.56918	-0.463624
0.68	0.51	0.91	0.147715	-2.61085	-0.385662
0.8	0.54	1.18	0.199417	-1.11898	-0.223144
0.73	0.57	0.93	0.124887	-2.51996	-0.314711
0.47	0.39	0.58	0.101247	-7.45723	-0.755023
0.74	0.5	1.11	0.203449	-1.48	-0.301105
0.51	0.39	0.68	0.141826	-4.74769	-0.673345
0.69	0.52	0.9	0.139943	-2.65154	-0.371064
0.77	0.6	0.98	0.125161	-2.08823	-0.261365
0.62	0.51	0.76	0.101764	-4.69749	-0.478036
0.95	0.73	1.24	0.135161	-0.379497	-0.0512933
1.04	0.9	1.19	0.0712548	0.550429	0.0392207
0.16	0.09	0.28	0.289541	-6.32926	-1.83258
0.53	0.41	0.69	0.132792	-4.781	-0.634878
0.58	0.46	0.72	0.114294	-4.76601	-0.544727
0.5	0.39	0.64	0.12636	-5.4855	-0.693147
0.63	0.5	0.79	0.116692	-3.95944	-0.462035
0.59	0.47	0.74	0.115797	-4.55652	-0.527633
0.71	0.54	0.93	0.13868	-2.46965	-0.34249
1.11	0.899	1.372	0.107844	0.967692	0.10436
1.23	0.65	2.31	0.323483	0.639954	0.207014
0.906	0.746	1.101	0.0992999	-0.994119	-0.098716
0.55	0.42	0.73	0.14102	-4.23937	-0.597837
0.49	0.36	0.67	0.158466	-4.50161	-0.71335
1.13	0.88	1.46	0.129153	0.946302	0.122218
0.3	0.23	0.41	0.147472	-8.1641	-1.20397
0.92	0.73	1.18	0.122509	-0.680618	-0.0833816
0.27	0.17	0.41	0.224585	-5.83	-1.30933
0.58	0.45	0.75	0.130315	-4.18008	-0.544727
0.3	0.22	0.41	0.158811	-7.58114	-1.20397
0.76	0.63	0.92	0.0965971	-2.84105	-0.274437
0.79	0.63	1	0.117868	-1.99988	-0.235722
0.93	0.77	1.12	0.0955868	-0.759212	-0.0725707
0.46	0.34	0.62	0.153261	-5.06669	-0.776529
0.42	0.32	0.56	0.142762	-6.07656	-0.867501
0.54	0.41	0.71	0.140081	-4.39878	-0.616186
0.28	0.23	0.35	0.107108	-11.8849	-1.27297
0.56	0.43	0.72	0.131499	-4.4093	-0.579818
0.23	0.16	0.34	0.192292	-7.64293	-1.46968
0.18	0.105	0.308	0.27453	-6.2463	-1.7148
0.78	0.48	1.27	0.248215	-1.00099	-0.248461
0.59	0.38	0.9	0.219959	-2.39878	-0.527633
0.58	0.43	0.8	0.158377	-3.43943	-0.544727
0.29	0.24	0.35	0.0962503	-12.861	-1.23787
0.17	0.11	0.25	0.209438	-8.46055	-1.77196
0.73	0.62	0.87	0.0864235	-3.6415	-0.314711
0.71	0.55	0.93	0.133999	-2.55592	-0.34249
0.76	0.58	0.98	0.13381	-2.05095	-0.274437
1.15	0.91	1.45	0.118848	1.17598	0.139762
1.122	0.917	1.374	0.103159	1.11588	0.115113
0.7	0.51	0.96	0.161361	-2.21042	-0.356675
0.553	0.449	0.681	0.106262	-5.57487	-0.592397
0.969	0.747	1.256	0.132559	-0.237559	-0.0314907
1.584	0.886	2.83	0.296259	1.55254	0.459953
0.52	0.42	0.65	0.11141	-5.86957	-0.653926
0.39	0.28	0.53	0.16278	-5.78453	-0.941609
0.5	0.37	0.68	0.155255	-4.46456	-0.693147
0.3	0.23	0.41	0.147472	-8.1641	-1.20397
0.531915	0.31746	0.892857	0.263799	-2.393	-0.631272
0.72	0.58	0.89	0.109235	-3.00731	-0.328504
0.53	0.35	0.82	0.217191	-2.92314	-0.634878
0.41	0.34	0.5	0.0983851	-9.06233	-0.891598
0.69	0.56	0.85	0.106456	-3.48561	-0.371064
0.63	0.44	0.89	0.179709	-2.57102	-0.462035
0.35	0.23	0.53	0.212963	-4.92961	-1.04982
0.54	0.41	0.72	0.143649	-4.28952	-0.616186
0.8	0.65	0.98	0.104742	-2.13042	-0.223144
0.56	0.43	0.73	0.135018	-4.29439	-0.579818
0.73	0.59	0.91	0.110543	-2.84694	-0.314711
0.23	0.15	0.37	0.230328	-6.38081	-1.46968
0.55	0.44	0.69	0.114777	-5.20869	-0.597837
0.46	0.37	0.57	0.11024	-7.04398	-0.776529
0.753	0.607	0.935	0.110211	-2.57407	-0.28369
0.57	0.43	0.74	0.138489	-4.05896	-0.562119
0.79	0.64	0.98	0.108697	-2.16862	-0.235722
0.82	0.66	1.03	0.113541	-1.74783	-0.198451
0.9	0.72	1.12	0.112715	-0.934756	-0.105361
0.69	0.54	0.83	0.109659	-3.38379	-0.371064
0.93	0.76	1.14	0.103437	-0.701594	-0.0725707
0.64	0.49	0.83	0.134446	-3.31944	-0.446287
0.593	0.48	0.732	0.107654	-4.8541	-0.522561
0.757	0.607	0.943	0.112384	-2.47715	-0.278392
0.65	0.5	0.85	0.135367	-3.18234	-0.430783
0.49	0.38	0.64	0.132986	-5.36408	-0.71335
1.611	1.086	2.391	0.201333	2.36849	0.476855
0.15	0.08	0.29	0.32854	-5.77439	-1.89712
1.1	0.9	1.4	0.112715	0.845589	0.0953102
0.39	0.3	0.5	0.130315	-7.22563	-0.941609
1.13	0.86	1.49	0.140206	0.871698	0.122218
0.7	0.54	0.91	0.133134	-2.67907	-0.356675
0.64	0.49	0.85	0.140521	-3.17595	-0.446287
0.68	0.55	0.85	0.111053	-3.47279	-0.385662
0.596	0.44	0.81	0.155681	-3.32419	-0.517515
